# Clinical medicine admission cutoffs in China, 2017-2026: a coverage-sensitive national longitudinal analysis

**DOI:** 10.64898/2026.11.25.26368769

**Authors:** Hang Zhou, Xiuyuan Li

## Abstract

**Context.:** Clinical medicine cutoffs locate published score or rank boundaries at filing or admission. China’s 31 provincial systems support a ten-year national analysis of these boundaries and their career context.

**Methods.:** Undergraduate clinical medicine cutoffs were identified in examination cohorts across the 31 provincial systems from 2017 to 2026. The estimand was the unweighted mean of provincial median school cutoffs. Filing and admission stages were not consistently distinguished. Schools and pathways were compared at matched endpoints under alternative school identities. Comparisons beginning at the 2023 maximum were post hoc and descriptive.

**Results.:** Of 310 province-year cells, 262 met the three-school threshold. Among 407 province– school pairs observed throughout the decade, mean percentiles were 76.23 in 2017, 86.06 in 2023 and 76.51 in 2026. Across 754 endpoint pairs, the matched-school change was +3.02 points. School and province coverage expansion changed the estimate by −6.44 and −0.49 points, yielding −3.90. In 2023–2025, provincial medians moved later in 25 of 29 provinces and earlier in four; mean change was −2.31 points (2,084 pairs; 95% interval −3.36 to −1.25). In post hoc 2023–2026, the corresponding values were 25 and four of 29 provinces, −5.65 points, and 1,345 pairs (95% interval −7.76 to −3.50). Four school-identity definitions yielded −5.65 to −5.43.

**Conclusions.:** The observed maximum in the 15-province fixed panel was in 2023; cutoffs moved later by 2026. This recent direction was stable under alternative school identities and matched examination populations, while its magnitude remained coverage-sensitive. Long hours, a relative-earnings ratio that declined after 2017, lengthy training and varied recruitment requirements describe career context but do not identify causes. Cutoffs describe published filing or admission boundaries, not applicant demand or future physician supply.

**Practice Points:**

Longitudinal cutoffs can reverse direction when school coverage changes.
Matching schools within provinces separates composition from within-school movement.
The recent movement was stable across school-identity and examination-category checks.
Career conditions describe context but do not identify causes of cutoff movement. Admission boundaries should not be read as applicant demand or future physician supply.
