## Supplementary material for "Clinical medicine admission cutoffs in China, 2017-2026: a coverage-sensitive national longitudinal analysis": Figure_S1_direction_agreement.csv

unit	candidate_direction	programme_pool_direction	n
school_within_province	later	later	1057
school_within_province	later	earlier	177
school_within_province	later	tie	0
school_within_province	earlier	later	33
school_within_province	earlier	earlier	228
school_within_province	earlier	tie	0
school_within_province	tie	later	0
school_within_province	tie	earlier	2
school_within_province	tie	tie	0
province	later	later	16
province	later	earlier	12
province	later	tie	0
province	earlier	later	2
province	earlier	earlier	0
province	earlier	tie	0
province	tie	later	0
province	tie	earlier	0
province	tie	tie	0
