## Supplementary material for "Clinical medicine admission cutoffs in China, 2017-2026: a coverage-sensitive national longitudinal analysis": Figure_S1_direction_matrix.csv

window_start	window_end	unit	n_units	n_provinces	same_nonzero	opposite	ties_either	both_tie	spearman_rho
2017	2018	province	20	20	8	12	0	0	0.37894737
2017	2018	school_within_province	1691	20	1269	421	1	0	0.49024497
2018	2019	province	21	21	12	9	0	0	-0.07532468
2018	2019	school_within_province	1844	21	1455	388	1	0	0.59023617
2019	2020	province	21	21	14	7	0	0	-0.12467532
2019	2020	school_within_province	1866	21	1416	450	0	0	0.34568937
2020	2021	province	21	21	12	9	0	0	0.22467532
2020	2021	school_within_province	1964	21	1399	565	0	0	0.57662135
2021	2022	province	30	30	20	10	0	0	0.19510567
2021	2022	school_within_province	2768	30	2352	411	5	0	0.64356425
2022	2023	province	29	29	20	9	0	0	0.31724138
2022	2023	school_within_province	2732	29	2342	390	0	0	0.70933566
2023	2024	province	26	26	19	7	0	0	0.30188034
2023	2024	school_within_province	2537	26	1959	578	0	0	0.59769993
2024	2025	province	27	27	22	5	0	0	0.63003663
2024	2025	school_within_province	2085	27	1671	414	0	0	0.69255243
2025	2026	province	30	30	16	14	0	0	0.18932147
2025	2026	school_within_province	1497	30	1285	210	2	0	0.78346974
2017	2026	province	20	20	12	8	0	0	0.27067669
2017	2026	school_within_province	754	20	424	330	0	0	0.17766464
2023	2026	province	29	29	23	6	0	0	0.07783251
2023	2026	school_within_province	1345	29	1010	335	0	0	0.50074836
