## Supplementary material for "Clinical medicine admission cutoffs in China, 2017-2026: a coverage-sensitive national longitudinal analysis": Figure_S2_career_conditions.csv

panel	series	category	value	lower	upper	unit	n	source	note
a	Weekly patient-service time	2015 national tertiary-hospital survey	50.5	39.7	61.3	hours per week	17615	Zhang and Liu 2018, national survey of 136 tertiary hospitals	Mean and SD 10.8; 76.3% reported more than 40 hours.
a	Reported more than 40 hours per week	2015 national tertiary-hospital survey	76.3			percent	17615	Zhang and Liu 2018, national survey of 136 tertiary hospitals	Descriptive proportion.
b	Physician earnings relative to urban employee earnings	2016	1.54			ratio	136-144 tertiary hospitals	Zhang et al. 2020, repeated public-hospital physician survey	Reported ratio of nominal after-tax physician income.
b	Physician earnings relative to urban employee earnings	2017	1.92			ratio	136-144 tertiary hospitals	Zhang et al. 2020, repeated public-hospital physician survey	Reported ratio of nominal after-tax physician income.
b	Physician earnings relative to urban employee earnings	2018	1.5			ratio	136-144 tertiary hospitals	Zhang et al. 2020, repeated public-hospital physician survey	Reported ratio of nominal after-tax physician income.
b	Physician earnings relative to urban employee earnings	2019	1.48			ratio	136-144 tertiary hospitals	Zhang et al. 2020, repeated public-hospital physician survey	Reported ratio of nominal after-tax physician income.
c	Clinical role lines	Doctorate	116			role lines	139	Public 2026 hospital recruitment schedules	Non-senior physician appointments excluding dental, traditional Chinese medicine and public-health posts; 12 schedules at 11 hospitals.
c	Advertised places	Doctorate	320			advertised places	357	Public 2026 hospital recruitment schedules	Only rows with a numeric advertised-place field; dental, traditional Chinese medicine and public-health posts excluded.
c	Clinical role lines	Master's or above	18			role lines	139	Public 2026 hospital recruitment schedules	Non-senior physician appointments excluding dental, traditional Chinese medicine and public-health posts; 12 schedules at 11 hospitals.
c	Advertised places	Master's or above	33			advertised places	357	Public 2026 hospital recruitment schedules	Only rows with a numeric advertised-place field; dental, traditional Chinese medicine and public-health posts excluded.
c	Clinical role lines	Conditional or mixed	5			role lines	139	Public 2026 hospital recruitment schedules	Non-senior physician appointments excluding dental, traditional Chinese medicine and public-health posts; 12 schedules at 11 hospitals.
c	Advertised places	Conditional or mixed	4			advertised places	357	Public 2026 hospital recruitment schedules	Only rows with a numeric advertised-place field; dental, traditional Chinese medicine and public-health posts excluded.
d	Reason for not choosing medicine	Lack of interest	78.1			percent of students not choosing medicine	11121	Zhang et al. 2022, 24-province senior-high student survey	8687 students selected this reason; multiple responses were allowed; 47.3% of the group came from Sichuan.
d	Reason for not choosing medicine	Violence risk	18.5			percent of students not choosing medicine	11121	Zhang et al. 2022, 24-province senior-high student survey	2057 students selected this reason; multiple responses were allowed; 47.3% of the group came from Sichuan.
d	Reason for not choosing medicine	Workload	17.5			percent of students not choosing medicine	11121	Zhang et al. 2022, 24-province senior-high student survey	1947 students selected this reason; multiple responses were allowed; 47.3% of the group came from Sichuan.
d	Reason for not choosing medicine	Long training	17.3			percent of students not choosing medicine	11121	Zhang et al. 2022, 24-province senior-high student survey	1926 students selected this reason; multiple responses were allowed; 47.3% of the group came from Sichuan.
d	Reason for not choosing medicine	High responsibility	14.7			percent of students not choosing medicine	11121	Zhang et al. 2022, 24-province senior-high student survey	1634 students selected this reason; multiple responses were allowed; 47.3% of the group came from Sichuan.
d	Reason for not choosing medicine	Infection risk	6.8			percent of students not choosing medicine	11121	Zhang et al. 2022, 24-province senior-high student survey	759 students selected this reason; multiple responses were allowed; 47.3% of the group came from Sichuan.
d	Reason for not choosing medicine	Family support	5.7			percent of students not choosing medicine	11121	Zhang et al. 2022, 24-province senior-high student survey	633 students selected this reason; multiple responses were allowed; 47.3% of the group came from Sichuan.
d	Reason for not choosing medicine	Crowded workplace	5.4			percent of students not choosing medicine	11121	Zhang et al. 2022, 24-province senior-high student survey	599 students selected this reason; multiple responses were allowed; 47.3% of the group came from Sichuan.
d	Reason for not choosing medicine	Low income	3.6			percent of students not choosing medicine	11121	Zhang et al. 2022, 24-province senior-high student survey	399 students selected this reason; multiple responses were allowed; 47.3% of the group came from Sichuan.
