## Supplementary material for "Clinical medicine admission cutoffs in China, 2017-2026: a coverage-sensitive national longitudinal analysis": SUPPLEMENT_INDEX.csv

submission_label	internal_audit_id	file	title
Table S1	Table S62	tables/Table_S1.csv	Province-resampling intervals
Table S2	Table S32	tables/Table_S2.csv	School-identity sensitivity
Table S3	Table S33	tables/Table_S3.csv	Examination-category stratified sensitivity
Table S4	Table S34	tables/Table_S4.csv	School identity by province
Table S5	Table S35	tables/Table_S5.csv	School-category denominator audit
Table S6	Table S36	tables/Table_S6.csv	School-year examination-category mix
Table S7	Table S39	tables/Table_S7.csv	Source-family school pairs, 2025-2026
Table S8	Table S40	tables/Table_S8.csv	Source-family province summary
Table S9	Table S41	tables/Table_S9.csv	Source-family transition summary
Table S10	Table S47	tables/Table_S10.csv	Aggregation sensitivity
Table S11	Table S61	tables/Table_S11.csv	School-count threshold sensitivity
Table S12	Table S60	tables/Table_S12.csv	Verified 2026 denominator sensitivity
Table S13	Table S44	tables/Table_S13.csv	Candidate-plan staging reconciliation
Table S14	Table S59	tables/Table_S14.csv	Programme-year source audit
Table S15	Table S49	tables/Table_S15.csv	Recruitment frames, 2025-2026
Table S16	Table S53	tables/Table_S16.csv	Domestic source coverage
Figure S1	supporting_figure_s1_cutoff_agreement	figures/Figure_S1.png; figures/Figure_S1.pdf; figures/Figure_S1.svg	Agreement between candidate-referenced and programme-referenced cutoff changes
Figure S2	fig4_career_conditions	figures/Figure_S2.png; figures/Figure_S2.pdf; figures/Figure_S2.svg	Workload, earnings, recruitment requirements and reasons for rejecting medicine
