## Supplementary material for "Clinical medicine admission cutoffs in China, 2017-2026: a coverage-sensitive national longitudinal analysis": Table_S1.csv

window	statistical_unit	provinces	matched_pairs	later_provinces	earlier_provinces	mean_change_pp	interval_95_low	interval_95_high	replicates	seed
2023_2025	mean of 29 provincial median changes	29	2084	25	4	-2.31063	-3.36008	-1.2509	50000	20261123
2023_2026	mean of 29 provincial median changes	29	1345	25	4	-5.65377	-7.75504	-3.49829	50000	20261123
2025_2026	mean of 30 provincial median changes	30	1497	28	2	-3.90253	-5.1627	-2.75514	50000	20261123
