## Supplementary material for "Clinical medicine admission cutoffs in China, 2017-2026: a coverage-sensitive national longitudinal analysis": Table_S2.csv

identity_mode	category_stratified	window	provinces	matched_units	later	earlier	equal	mean_change_pp	median_change_pp	min_change_pp	max_change_pp	provinces_included
original_name	False	endpoints_2017_26	20	754	9	11	0	3.022874	1.7136	-9.240925	34.497	Shanghai | Yunnan | Inner Mongolia | Jilin | Sichuan | Tianjin | Anhui | Shandong | Guangdong | Guangxi | Jiangxi | Hebei | Henan | Zhejiang | Hainan | Gansu | Fujian | Liaoning | Qinghai | Heilongjiang
original_name	False	endpoints_2023_25	29	2084	25	4	0	-2.310625	-2.49885	-7.9116	5.2165	Shanghai | Yunnan | Inner Mongolia | Beijing | Jilin | Sichuan | Tianjin | Ningxia | Anhui | Shandong | Shanxi | Guangdong | Guangxi | Xinjiang | Jiangsu | Jiangxi | Hebei | Zhejiang | Hainan | Hubei | Hunan | Gansu | Fujian | Guizhou | Liaoning | Chongqing | Shaanxi | Qinghai | Heilongjiang
original_name	False	endpoints_2023_26	29	1345	25	4	0	-5.653766	-5.99925	-22.418575	11.7858	Shanghai | Yunnan | Inner Mongolia | Beijing | Jilin | Sichuan | Tianjin | Ningxia | Anhui | Shandong | Shanxi | Guangdong | Guangxi | Xinjiang | Jiangsu | Jiangxi | Hebei | Zhejiang | Hainan | Hubei | Hunan | Gansu | Fujian | Guizhou | Liaoning | Chongqing | Shaanxi | Qinghai | Heilongjiang
original_name	False	every_year_2023_26	26	1090	23	3	0	-6.820787	-6.526888	-22.418575	3.0776	Shanghai | Inner Mongolia | Beijing | Jilin | Sichuan | Tianjin | Ningxia | Anhui | Shandong | Shanxi | Guangdong | Guangxi | Xinjiang | Jiangsu | Zhejiang | Hainan | Hubei | Hunan | Gansu | Fujian | Guizhou | Liaoning | Chongqing | Shaanxi | Qinghai | Heilongjiang
original_name	False	endpoints_2025_26	30	1497	28	2	0	-3.902529	-3.28525	-12.82175	0.62565	Shanghai | Yunnan | Inner Mongolia | Beijing | Jilin | Sichuan | Tianjin | Ningxia | Anhui | Shandong | Shanxi | Guangdong | Guangxi | Xinjiang | Jiangsu | Jiangxi | Hebei | Henan | Zhejiang | Hainan | Hubei | Hunan | Gansu | Fujian | Guizhou | Liaoning | Chongqing | Shaanxi | Qinghai | Heilongjiang
normalized_name	False	endpoints_2017_26	20	766	10	10	0	2.727945	1.20445	-9.240925	34.497	Shanghai | Yunnan | Inner Mongolia | Jilin | Sichuan | Tianjin | Anhui | Shandong | Guangdong | Guangxi | Jiangxi | Hebei | Henan | Zhejiang | Hainan | Gansu | Fujian | Liaoning | Qinghai | Heilongjiang
normalized_name	False	endpoints_2023_25	29	2086	25	4	0	-2.310625	-2.49885	-7.9116	5.2165	Shanghai | Yunnan | Inner Mongolia | Beijing | Jilin | Sichuan | Tianjin | Ningxia | Anhui | Shandong | Shanxi | Guangdong | Guangxi | Xinjiang | Jiangsu | Jiangxi | Hebei | Zhejiang | Hainan | Hubei | Hunan | Gansu | Fujian | Guizhou | Liaoning | Chongqing | Shaanxi | Qinghai | Heilongjiang
normalized_name	False	endpoints_2023_26	29	1348	25	4	0	-5.720692	-5.99925	-22.418575	11.7858	Shanghai | Yunnan | Inner Mongolia | Beijing | Jilin | Sichuan | Tianjin | Ningxia | Anhui | Shandong | Shanxi | Guangdong | Guangxi | Xinjiang | Jiangsu | Jiangxi | Hebei | Zhejiang | Hainan | Hubei | Hunan | Gansu | Fujian | Guizhou | Liaoning | Chongqing | Shaanxi | Qinghai | Heilongjiang
normalized_name	False	every_year_2023_26	27	1213	24	3	0	-6.648561	-6.2246	-22.418575	3.0776	Shanghai | Inner Mongolia | Beijing | Jilin | Sichuan | Tianjin | Ningxia | Anhui | Shandong | Shanxi | Guangdong | Guangxi | Xinjiang | Jiangsu | Hebei | Zhejiang | Hainan | Hubei | Hunan | Gansu | Fujian | Guizhou | Liaoning | Chongqing | Shaanxi | Qinghai | Heilongjiang
normalized_name	False	endpoints_2025_26	30	1499	28	2	0	-3.8928	-3.284862	-12.82175	0.62565	Shanghai | Yunnan | Inner Mongolia | Beijing | Jilin | Sichuan | Tianjin | Ningxia | Anhui | Shandong | Shanxi | Guangdong | Guangxi | Xinjiang | Jiangsu | Jiangxi | Hebei | Henan | Zhejiang | Hainan | Hubei | Hunan | Gansu | Fujian | Guizhou | Liaoning | Chongqing | Shaanxi | Qinghai | Heilongjiang
matched_name	False	endpoints_2017_26	20	750	10	10	0	2.085858	0.3946	-12.28535	34.497	Shanghai | Yunnan | Inner Mongolia | Jilin | Sichuan | Tianjin | Anhui | Shandong | Guangdong | Guangxi | Jiangxi | Hebei | Henan | Zhejiang | Hainan | Gansu | Fujian | Liaoning | Qinghai | Heilongjiang
matched_name	False	endpoints_2023_25	29	2008	25	4	0	-2.299675	-2.2442	-7.77265	4.4894	Shanghai | Yunnan | Inner Mongolia | Beijing | Jilin | Sichuan | Tianjin | Ningxia | Anhui | Shandong | Shanxi | Guangdong | Guangxi | Xinjiang | Jiangsu | Jiangxi | Hebei | Zhejiang | Hainan | Hubei | Hunan | Gansu | Fujian | Guizhou | Liaoning | Chongqing | Shaanxi | Qinghai | Heilongjiang
matched_name	False	endpoints_2023_26	29	1327	25	4	0	-5.862933	-6.2699	-22.418575	11.7858	Shanghai | Yunnan | Inner Mongolia | Beijing | Jilin | Sichuan | Tianjin | Ningxia | Anhui | Shandong | Shanxi | Guangdong | Guangxi | Xinjiang | Jiangsu | Jiangxi | Hebei | Zhejiang | Hainan | Hubei | Hunan | Gansu | Fujian | Guizhou | Liaoning | Chongqing | Shaanxi | Qinghai | Heilongjiang
matched_name	False	every_year_2023_26	27	1198	24	3	0	-6.587448	-6.201	-22.418575	4.7106	Shanghai | Inner Mongolia | Beijing | Jilin | Sichuan | Tianjin | Ningxia | Anhui | Shandong | Shanxi | Guangdong | Guangxi | Xinjiang | Jiangsu | Hebei | Zhejiang | Hainan | Hubei | Hunan | Gansu | Fujian | Guizhou | Liaoning | Chongqing | Shaanxi | Qinghai | Heilongjiang
matched_name	False	endpoints_2025_26	30	1520	27	3	0	-3.871378	-3.284862	-12.82175	1.0736	Shanghai | Yunnan | Inner Mongolia | Beijing | Jilin | Sichuan | Tianjin | Ningxia | Anhui | Shandong | Shanxi | Guangdong | Guangxi | Xinjiang | Jiangsu | Jiangxi | Hebei | Henan | Zhejiang | Hainan | Hubei | Hunan | Gansu | Fujian | Guizhou | Liaoning | Chongqing | Shaanxi | Qinghai | Heilongjiang
school_code_only	False	endpoints_2017_26	20	840	8	12	0	3.513671	1.995925	-9.240925	34.15215	Shanghai | Yunnan | Inner Mongolia | Jilin | Sichuan | Tianjin | Anhui | Shandong | Guangdong | Guangxi | Jiangxi | Hebei | Henan | Zhejiang | Hainan | Gansu | Fujian | Liaoning | Qinghai | Heilongjiang
school_code_only	False	endpoints_2023_25	29	2126	25	4	0	-2.136053	-2.3617	-7.85375	5.9436	Shanghai | Yunnan | Inner Mongolia | Beijing | Jilin | Sichuan | Tianjin | Ningxia | Anhui | Shandong | Shanxi | Guangdong | Guangxi | Xinjiang | Jiangsu | Jiangxi | Hebei | Zhejiang | Hainan | Hubei | Hunan | Gansu | Fujian | Guizhou | Liaoning | Chongqing | Shaanxi | Qinghai | Heilongjiang
school_code_only	False	endpoints_2023_26	29	1413	25	4	0	-5.487109	-5.58675	-22.418575	10.24575	Shanghai | Yunnan | Inner Mongolia | Beijing | Jilin | Sichuan | Tianjin | Ningxia | Anhui | Shandong | Shanxi | Guangdong | Guangxi | Xinjiang | Jiangsu | Jiangxi | Hebei | Zhejiang | Hainan | Hubei | Hunan | Gansu | Fujian | Guizhou | Liaoning | Chongqing | Shaanxi | Qinghai | Heilongjiang
school_code_only	False	every_year_2023_26	27	1277	23	4	0	-6.192145	-5.48375	-22.418575	5.3165	Shanghai | Inner Mongolia | Beijing | Jilin | Sichuan | Tianjin | Ningxia | Anhui | Shandong | Shanxi | Guangdong | Guangxi | Xinjiang | Jiangsu | Hebei | Zhejiang | Hainan | Hubei | Hunan | Gansu | Fujian | Guizhou | Liaoning | Chongqing | Shaanxi | Qinghai | Heilongjiang
school_code_only	False	endpoints_2025_26	30	1537	26	4	0	-3.472143	-3.218163	-13.1075	4.7981	Shanghai | Yunnan | Inner Mongolia | Beijing | Jilin | Sichuan | Tianjin | Ningxia | Anhui | Shandong | Shanxi | Guangdong | Guangxi | Xinjiang | Jiangsu | Jiangxi | Hebei | Henan | Zhejiang | Hainan | Hubei | Hunan | Gansu | Fujian | Guizhou | Liaoning | Chongqing | Shaanxi | Qinghai | Heilongjiang
school_code_then_normalized	False	endpoints_2017_26	20	840	8	12	0	3.513671	1.995925	-9.240925	34.15215	Shanghai | Yunnan | Inner Mongolia | Jilin | Sichuan | Tianjin | Anhui | Shandong | Guangdong | Guangxi | Jiangxi | Hebei | Henan | Zhejiang | Hainan | Gansu | Fujian | Liaoning | Qinghai | Heilongjiang
school_code_then_normalized	False	endpoints_2023_25	29	2139	25	4	0	-2.136475	-2.39655	-7.85375	5.9436	Shanghai | Yunnan | Inner Mongolia | Beijing | Jilin | Sichuan | Tianjin | Ningxia | Anhui | Shandong | Shanxi | Guangdong | Guangxi | Xinjiang | Jiangsu | Jiangxi | Hebei | Zhejiang | Hainan | Hubei | Hunan | Gansu | Fujian | Guizhou | Liaoning | Chongqing | Shaanxi | Qinghai | Heilongjiang
school_code_then_normalized	False	endpoints_2023_26	29	1418	25	4	0	-5.454941	-5.58675	-22.418575	10.24575	Shanghai | Yunnan | Inner Mongolia | Beijing | Jilin | Sichuan | Tianjin | Ningxia | Anhui | Shandong | Shanxi | Guangdong | Guangxi | Xinjiang | Jiangsu | Jiangxi | Hebei | Zhejiang | Hainan | Hubei | Hunan | Gansu | Fujian | Guizhou | Liaoning | Chongqing | Shaanxi | Qinghai | Heilongjiang
school_code_then_normalized	False	every_year_2023_26	27	1282	23	4	0	-6.187449	-5.48375	-22.418575	5.3165	Shanghai | Inner Mongolia | Beijing | Jilin | Sichuan | Tianjin | Ningxia | Anhui | Shandong | Shanxi | Guangdong | Guangxi | Xinjiang | Jiangsu | Hebei | Zhejiang | Hainan | Hubei | Hunan | Gansu | Fujian | Guizhou | Liaoning | Chongqing | Shaanxi | Qinghai | Heilongjiang
school_code_then_normalized	False	endpoints_2025_26	30	1543	26	4	0	-3.478783	-3.218163	-13.1075	4.7981	Shanghai | Yunnan | Inner Mongolia | Beijing | Jilin | Sichuan | Tianjin | Ningxia | Anhui | Shandong | Shanxi | Guangdong | Guangxi | Xinjiang | Jiangsu | Jiangxi | Hebei | Henan | Zhejiang | Hainan | Hubei | Hunan | Gansu | Fujian | Guizhou | Liaoning | Chongqing | Shaanxi | Qinghai | Heilongjiang
school_code_then_matched	False	endpoints_2017_26	20	840	8	12	0	3.513671	1.995925	-9.240925	34.15215	Shanghai | Yunnan | Inner Mongolia | Jilin | Sichuan | Tianjin | Anhui | Shandong | Guangdong | Guangxi | Jiangxi | Hebei | Henan | Zhejiang | Hainan | Gansu | Fujian | Liaoning | Qinghai | Heilongjiang
school_code_then_matched	False	endpoints_2023_25	29	2141	25	4	0	-2.129466	-2.39655	-7.85375	5.9436	Shanghai | Yunnan | Inner Mongolia | Beijing | Jilin | Sichuan | Tianjin | Ningxia | Anhui | Shandong | Shanxi | Guangdong | Guangxi | Xinjiang | Jiangsu | Jiangxi | Hebei | Zhejiang | Hainan | Hubei | Hunan | Gansu | Fujian | Guizhou | Liaoning | Chongqing | Shaanxi | Qinghai | Heilongjiang
school_code_then_matched	False	endpoints_2023_26	29	1423	25	4	0	-5.433392	-5.4412	-22.418575	10.24575	Shanghai | Yunnan | Inner Mongolia | Beijing | Jilin | Sichuan | Tianjin | Ningxia | Anhui | Shandong | Shanxi | Guangdong | Guangxi | Xinjiang | Jiangsu | Jiangxi | Hebei | Zhejiang | Hainan | Hubei | Hunan | Gansu | Fujian | Guizhou | Liaoning | Chongqing | Shaanxi | Qinghai | Heilongjiang
school_code_then_matched	False	every_year_2023_26	27	1287	23	4	0	-6.162489	-5.4412	-22.418575	5.3165	Shanghai | Inner Mongolia | Beijing | Jilin | Sichuan | Tianjin | Ningxia | Anhui | Shandong | Shanxi | Guangdong | Guangxi | Xinjiang | Jiangsu | Hebei | Zhejiang | Hainan | Hubei | Hunan | Gansu | Fujian | Guizhou | Liaoning | Chongqing | Shaanxi | Qinghai | Heilongjiang
school_code_then_matched	False	endpoints_2025_26	30	1547	26	4	0	-3.493146	-3.218163	-13.1075	4.7981	Shanghai | Yunnan | Inner Mongolia | Beijing | Jilin | Sichuan | Tianjin | Ningxia | Anhui | Shandong | Shanxi | Guangdong | Guangxi | Xinjiang | Jiangsu | Jiangxi | Hebei | Henan | Zhejiang | Hainan | Hubei | Hunan | Gansu | Fujian | Guizhou | Liaoning | Chongqing | Shaanxi | Qinghai | Heilongjiang
