## Supplementary material for "Clinical medicine admission cutoffs in China, 2017-2026: a coverage-sensitive national longitudinal analysis": Table_S3.csv

identity_mode	category_stratified	window	provinces	matched_units	later	earlier	equal	mean_change_pp	median_change_pp	min_change_pp	max_change_pp	provinces_included
original_name	True	endpoints_2017_26	17	633	8	9	0	1.29546	0.6454	-9.240925	9.6157	Shanghai | Yunnan | Inner Mongolia | Jilin | Sichuan | Anhui | Guangdong | Guangxi | Jiangxi | Hebei | Henan | Zhejiang | Gansu | Fujian | Liaoning | Qinghai | Heilongjiang
original_name	True	endpoints_2023_25	29	2083	25	4	0	-2.316947	-2.49885	-7.9116	5.2165	Shanghai | Yunnan | Inner Mongolia | Beijing | Jilin | Sichuan | Tianjin | Ningxia | Anhui | Shandong | Shanxi | Guangdong | Guangxi | Xinjiang | Jiangsu | Jiangxi | Hebei | Zhejiang | Hainan | Hubei | Hunan | Gansu | Fujian | Guizhou | Liaoning | Chongqing | Shaanxi | Qinghai | Heilongjiang
original_name	True	endpoints_2023_26	29	1344	25	4	0	-5.661763	-5.99925	-22.418575	11.7858	Shanghai | Yunnan | Inner Mongolia | Beijing | Jilin | Sichuan | Tianjin | Ningxia | Anhui | Shandong | Shanxi | Guangdong | Guangxi | Xinjiang | Jiangsu | Jiangxi | Hebei | Zhejiang | Hainan | Hubei | Hunan | Gansu | Fujian | Guizhou | Liaoning | Chongqing | Shaanxi | Qinghai | Heilongjiang
original_name	True	every_year_2023_26	25	1067	22	3	0	-6.551128	-6.339925	-22.418575	3.0776	Shanghai | Inner Mongolia | Beijing | Jilin | Sichuan | Tianjin | Ningxia | Anhui | Shandong | Shanxi | Guangdong | Guangxi | Xinjiang | Jiangsu | Zhejiang | Hainan | Hubei | Hunan | Gansu | Fujian | Guizhou | Liaoning | Chongqing | Shaanxi | Qinghai
original_name	True	endpoints_2025_26	30	1497	28	2	0	-3.902529	-3.28525	-12.82175	0.62565	Shanghai | Yunnan | Inner Mongolia | Beijing | Jilin | Sichuan | Tianjin | Ningxia | Anhui | Shandong | Shanxi | Guangdong | Guangxi | Xinjiang | Jiangsu | Jiangxi | Hebei | Henan | Zhejiang | Hainan | Hubei | Hunan | Gansu | Fujian | Guizhou | Liaoning | Chongqing | Shaanxi | Qinghai | Heilongjiang
normalized_name	True	endpoints_2017_26	17	645	9	8	0	0.948485	-0.3729	-9.240925	9.72455	Shanghai | Yunnan | Inner Mongolia | Jilin | Sichuan | Anhui | Guangdong | Guangxi | Jiangxi | Hebei | Henan | Zhejiang | Gansu | Fujian | Liaoning | Qinghai | Heilongjiang
normalized_name	True	endpoints_2023_25	29	2085	25	4	0	-2.316947	-2.49885	-7.9116	5.2165	Shanghai | Yunnan | Inner Mongolia | Beijing | Jilin | Sichuan | Tianjin | Ningxia | Anhui | Shandong | Shanxi | Guangdong | Guangxi | Xinjiang | Jiangsu | Jiangxi | Hebei | Zhejiang | Hainan | Hubei | Hunan | Gansu | Fujian | Guizhou | Liaoning | Chongqing | Shaanxi | Qinghai | Heilongjiang
normalized_name	True	endpoints_2023_26	29	1347	25	4	0	-5.72869	-5.99925	-22.418575	11.7858	Shanghai | Yunnan | Inner Mongolia | Beijing | Jilin | Sichuan | Tianjin | Ningxia | Anhui | Shandong | Shanxi | Guangdong | Guangxi | Xinjiang | Jiangsu | Jiangxi | Hebei | Zhejiang | Hainan | Hubei | Hunan | Gansu | Fujian | Guizhou | Liaoning | Chongqing | Shaanxi | Qinghai | Heilongjiang
normalized_name	True	every_year_2023_26	26	1190	23	3	0	-6.382649	-6.2128	-22.418575	3.0776	Shanghai | Inner Mongolia | Beijing | Jilin | Sichuan | Tianjin | Ningxia | Anhui | Shandong | Shanxi | Guangdong | Guangxi | Xinjiang | Jiangsu | Hebei | Zhejiang | Hainan | Hubei | Hunan | Gansu | Fujian | Guizhou | Liaoning | Chongqing | Shaanxi | Qinghai
normalized_name	True	endpoints_2025_26	30	1499	28	2	0	-3.8928	-3.284862	-12.82175	0.62565	Shanghai | Yunnan | Inner Mongolia | Beijing | Jilin | Sichuan | Tianjin | Ningxia | Anhui | Shandong | Shanxi | Guangdong | Guangxi | Xinjiang | Jiangsu | Jiangxi | Hebei | Henan | Zhejiang | Hainan | Hubei | Hunan | Gansu | Fujian | Guizhou | Liaoning | Chongqing | Shaanxi | Qinghai | Heilongjiang
matched_name	True	endpoints_2017_26	17	631	9	8	0	0.186397	-0.3899	-12.28535	8.9544	Shanghai | Yunnan | Inner Mongolia | Jilin | Sichuan | Anhui | Guangdong | Guangxi | Jiangxi | Hebei | Henan | Zhejiang | Gansu | Fujian | Liaoning | Qinghai | Heilongjiang
matched_name	True	endpoints_2023_25	29	2007	25	4	0	-2.300506	-2.2442	-7.77265	4.4894	Shanghai | Yunnan | Inner Mongolia | Beijing | Jilin | Sichuan | Tianjin | Ningxia | Anhui | Shandong | Shanxi | Guangdong | Guangxi | Xinjiang | Jiangsu | Jiangxi | Hebei | Zhejiang | Hainan | Hubei | Hunan | Gansu | Fujian | Guizhou | Liaoning | Chongqing | Shaanxi | Qinghai | Heilongjiang
matched_name	True	endpoints_2023_26	29	1326	25	4	0	-5.867789	-6.2699	-22.418575	11.7858	Shanghai | Yunnan | Inner Mongolia | Beijing | Jilin | Sichuan | Tianjin | Ningxia | Anhui | Shandong | Shanxi | Guangdong | Guangxi | Xinjiang | Jiangsu | Jiangxi | Hebei | Zhejiang | Hainan | Hubei | Hunan | Gansu | Fujian | Guizhou | Liaoning | Chongqing | Shaanxi | Qinghai | Heilongjiang
matched_name	True	every_year_2023_26	26	1175	23	3	0	-6.332897	-6.1339	-22.418575	4.7106	Shanghai | Inner Mongolia | Beijing | Jilin | Sichuan | Tianjin | Ningxia | Anhui | Shandong | Shanxi | Guangdong | Guangxi | Xinjiang | Jiangsu | Hebei | Zhejiang | Hainan | Hubei | Hunan | Gansu | Fujian | Guizhou | Liaoning | Chongqing | Shaanxi | Qinghai
matched_name	True	endpoints_2025_26	30	1520	27	3	0	-3.871378	-3.284862	-12.82175	1.0736	Shanghai | Yunnan | Inner Mongolia | Beijing | Jilin | Sichuan | Tianjin | Ningxia | Anhui | Shandong | Shanxi | Guangdong | Guangxi | Xinjiang | Jiangsu | Jiangxi | Hebei | Henan | Zhejiang | Hainan | Hubei | Hunan | Gansu | Fujian | Guizhou | Liaoning | Chongqing | Shaanxi | Qinghai | Heilongjiang
school_code_only	True	endpoints_2017_26	17	707	8	9	0	1.741746	1.0474	-9.240925	16.9189	Shanghai | Yunnan | Inner Mongolia | Jilin | Sichuan | Anhui | Guangdong | Guangxi | Jiangxi | Hebei | Henan | Zhejiang | Gansu | Fujian | Liaoning | Qinghai | Heilongjiang
school_code_only	True	endpoints_2023_25	29	2125	25	4	0	-2.136017	-2.3617	-7.85375	5.9436	Shanghai | Yunnan | Inner Mongolia | Beijing | Jilin | Sichuan | Tianjin | Ningxia | Anhui | Shandong | Shanxi | Guangdong | Guangxi | Xinjiang | Jiangsu | Jiangxi | Hebei | Zhejiang | Hainan | Hubei | Hunan | Gansu | Fujian | Guizhou | Liaoning | Chongqing | Shaanxi | Qinghai | Heilongjiang
school_code_only	True	endpoints_2023_26	29	1412	25	4	0	-5.477109	-5.58675	-22.418575	10.24575	Shanghai | Yunnan | Inner Mongolia | Beijing | Jilin | Sichuan | Tianjin | Ningxia | Anhui | Shandong | Shanxi | Guangdong | Guangxi | Xinjiang | Jiangsu | Jiangxi | Hebei | Zhejiang | Hainan | Hubei | Hunan | Gansu | Fujian | Guizhou | Liaoning | Chongqing | Shaanxi | Qinghai | Heilongjiang
school_code_only	True	every_year_2023_26	26	1252	22	4	0	-6.019289	-5.462475	-22.418575	5.3165	Shanghai | Inner Mongolia | Beijing | Jilin | Sichuan | Tianjin | Ningxia | Anhui | Shandong | Shanxi | Guangdong | Guangxi | Xinjiang | Jiangsu | Hebei | Zhejiang | Hainan | Hubei | Hunan | Gansu | Fujian | Guizhou | Liaoning | Chongqing | Shaanxi | Qinghai
school_code_only	True	endpoints_2025_26	30	1537	26	4	0	-3.472143	-3.218163	-13.1075	4.7981	Shanghai | Yunnan | Inner Mongolia | Beijing | Jilin | Sichuan | Tianjin | Ningxia | Anhui | Shandong | Shanxi | Guangdong | Guangxi | Xinjiang | Jiangsu | Jiangxi | Hebei | Henan | Zhejiang | Hainan | Hubei | Hunan | Gansu | Fujian | Guizhou | Liaoning | Chongqing | Shaanxi | Qinghai | Heilongjiang
school_code_then_normalized	True	endpoints_2017_26	17	707	8	9	0	1.741746	1.0474	-9.240925	16.9189	Shanghai | Yunnan | Inner Mongolia | Jilin | Sichuan | Anhui | Guangdong | Guangxi | Jiangxi | Hebei | Henan | Zhejiang | Gansu | Fujian | Liaoning | Qinghai | Heilongjiang
school_code_then_normalized	True	endpoints_2023_25	29	2138	25	4	0	-2.142797	-2.39655	-7.85375	5.9436	Shanghai | Yunnan | Inner Mongolia | Beijing | Jilin | Sichuan | Tianjin | Ningxia | Anhui | Shandong | Shanxi | Guangdong | Guangxi | Xinjiang | Jiangsu | Jiangxi | Hebei | Zhejiang | Hainan | Hubei | Hunan | Gansu | Fujian | Guizhou | Liaoning | Chongqing | Shaanxi | Qinghai | Heilongjiang
school_code_then_normalized	True	endpoints_2023_26	29	1417	25	4	0	-5.444941	-5.58675	-22.418575	10.24575	Shanghai | Yunnan | Inner Mongolia | Beijing | Jilin | Sichuan | Tianjin | Ningxia | Anhui | Shandong | Shanxi | Guangdong | Guangxi | Xinjiang | Jiangsu | Jiangxi | Hebei | Zhejiang | Hainan | Hubei | Hunan | Gansu | Fujian | Guizhou | Liaoning | Chongqing | Shaanxi | Qinghai | Heilongjiang
school_code_then_normalized	True	every_year_2023_26	26	1257	22	4	0	-6.014412	-5.462475	-22.418575	5.3165	Shanghai | Inner Mongolia | Beijing | Jilin | Sichuan | Tianjin | Ningxia | Anhui | Shandong | Shanxi | Guangdong | Guangxi | Xinjiang | Jiangsu | Hebei | Zhejiang | Hainan | Hubei | Hunan | Gansu | Fujian | Guizhou | Liaoning | Chongqing | Shaanxi | Qinghai
school_code_then_normalized	True	endpoints_2025_26	30	1543	26	4	0	-3.478783	-3.218163	-13.1075	4.7981	Shanghai | Yunnan | Inner Mongolia | Beijing | Jilin | Sichuan | Tianjin | Ningxia | Anhui | Shandong | Shanxi | Guangdong | Guangxi | Xinjiang | Jiangsu | Jiangxi | Hebei | Henan | Zhejiang | Hainan | Hubei | Hunan | Gansu | Fujian | Guizhou | Liaoning | Chongqing | Shaanxi | Qinghai | Heilongjiang
school_code_then_matched	True	endpoints_2017_26	17	707	8	9	0	1.741746	1.0474	-9.240925	16.9189	Shanghai | Yunnan | Inner Mongolia | Jilin | Sichuan | Anhui | Guangdong | Guangxi | Jiangxi | Hebei | Henan | Zhejiang | Gansu | Fujian | Liaoning | Qinghai | Heilongjiang
school_code_then_matched	True	endpoints_2023_25	29	2140	25	4	0	-2.135789	-2.39655	-7.85375	5.9436	Shanghai | Yunnan | Inner Mongolia | Beijing | Jilin | Sichuan | Tianjin | Ningxia | Anhui | Shandong | Shanxi | Guangdong | Guangxi | Xinjiang | Jiangsu | Jiangxi | Hebei | Zhejiang | Hainan | Hubei | Hunan | Gansu | Fujian | Guizhou | Liaoning | Chongqing | Shaanxi | Qinghai | Heilongjiang
school_code_then_matched	True	endpoints_2023_26	29	1422	25	4	0	-5.436339	-5.4412	-22.418575	10.24575	Shanghai | Yunnan | Inner Mongolia | Beijing | Jilin | Sichuan | Tianjin | Ningxia | Anhui | Shandong | Shanxi | Guangdong | Guangxi | Xinjiang | Jiangsu | Jiangxi | Hebei | Zhejiang | Hainan | Hubei | Hunan | Gansu | Fujian | Guizhou | Liaoning | Chongqing | Shaanxi | Qinghai | Heilongjiang
school_code_then_matched	True	every_year_2023_26	26	1262	22	4	0	-6.002933	-5.4296	-22.418575	5.3165	Shanghai | Inner Mongolia | Beijing | Jilin | Sichuan | Tianjin | Ningxia | Anhui | Shandong | Shanxi | Guangdong | Guangxi | Xinjiang | Jiangsu | Hebei | Zhejiang | Hainan | Hubei | Hunan | Gansu | Fujian | Guizhou | Liaoning | Chongqing | Shaanxi | Qinghai
school_code_then_matched	True	endpoints_2025_26	30	1547	26	4	0	-3.493146	-3.218163	-13.1075	4.7981	Shanghai | Yunnan | Inner Mongolia | Beijing | Jilin | Sichuan | Tianjin | Ningxia | Anhui | Shandong | Shanxi | Guangdong | Guangxi | Xinjiang | Jiangsu | Jiangxi | Hebei | Henan | Zhejiang | Hainan | Hubei | Hunan | Gansu | Fujian | Guizhou | Liaoning | Chongqing | Shaanxi | Qinghai | Heilongjiang
