## Supplementary material for "Clinical medicine admission cutoffs in China, 2017-2026: a coverage-sensitive national longitudinal analysis": Table_S6.csv

province	year	school_id	exam_categories
Yunnan	2017	S179	Arts | Science
Yunnan	2022	S179	Arts | Science
Inner Mongolia	2017	S039	Science | Mongolian-medium Science
Inner Mongolia	2017	S046	Science | Mongolian-medium Science
Inner Mongolia	2017	S102	Science | Mongolian-medium Science
Inner Mongolia	2017	S180	Arts | Science
Inner Mongolia	2018	S179	Arts | Science
Inner Mongolia	2019	S179	Arts | Science
Inner Mongolia	2020	S179	Arts | Science
Inner Mongolia	2021	S179	Arts | Science
Inner Mongolia	2022	S039	Science | Mongolian-medium Science
Inner Mongolia	2022	S046	Science | Mongolian-medium Science
Inner Mongolia	2022	S102	Science | Mongolian-medium Science
Inner Mongolia	2022	S180	Arts | Science
Inner Mongolia	2023	S039	Science | Mongolian-medium Science
Inner Mongolia	2023	S046	Science | Mongolian-medium Science
Inner Mongolia	2023	S102	Science | Mongolian-medium Science
Inner Mongolia	2023	S172	Arts | Science
Inner Mongolia	2023	S179	Arts | Science
Jilin	2017	S179	Arts | Science
Jilin	2021	S179	Arts | Science
Jilin	2023	S179	Arts | Science
Sichuan	2017	S179	Arts | Science
Sichuan	2018	S178	Arts | Science
Sichuan	2018	S179	Arts | Science
Sichuan	2019	S179	Arts | Science
Sichuan	2020	S179	Arts | Science
Sichuan	2021	S179	Arts | Science
Sichuan	2022	S179	Arts | Science
Sichuan	2023	S179	Arts | Science
Sichuan	2024	S179	Arts | Science
Tianjin	2018	S179	Arts | Science
Tianjin	2019	S179	Arts | Science
Ningxia	2021	S179	Arts | Science
Ningxia	2022	S179	Arts | Science
Anhui	2017	S135	Arts | Science
Anhui	2017	S142	Arts | Science
Anhui	2018	S149	Arts | Science
Anhui	2018	S179	Arts | Science
Anhui	2019	S149	Arts | Science
Anhui	2019	S179	Arts | Science
Anhui	2020	S149	Arts | Science
Anhui	2020	S179	Arts | Science
Anhui	2021	S149	Arts | Science
Anhui	2021	S179	Arts | Science
Anhui	2022	S149	Arts | Science
Anhui	2022	S179	Arts | Science
Anhui	2023	S150	Arts | Science
Anhui	2023	S179	Arts | Science
Shandong	2017	S179	Arts | Science
Shandong	2018	S179	Arts | Science
Shandong	2019	S179	Arts | Science
Shanxi	2022	S132	Arts | Science
Shanxi	2022	S179	Arts | Science
Guangdong	2017	S087	Arts | Science
Guangdong	2018	S087	Arts | Science
Guangdong	2020	S132	Arts | Science
Jiangxi	2018	S132	Arts | Science
Jiangxi	2019	S132	Arts | Science
Jiangxi	2020	S132	Arts | Science
Jiangxi	2020	S179	Arts | Science
Jiangxi	2021	S132	Arts | Science
Jiangxi	2022	S132	Arts | Science
Jiangxi	2022	S179	Arts | Science
Jiangxi	2023	S179	Arts | Science
Hebei	2017	S132	Arts | Science
Hebei	2017	S179	Arts | Science
Hebei	2018	S132	Arts | Science
Hebei	2018	S159	Arts | Science
Hebei	2018	S179	Arts | Science
Hebei	2019	S132	Arts | Science
Hebei	2019	S179	Arts | Science
Hebei	2020	S132	Arts | Science
Hebei	2020	S179	Arts | Science
Henan	2017	S178	Arts | Science
Henan	2017	S179	Arts | Science
Henan	2018	S178	Arts | Science
Henan	2018	S179	Arts | Science
Henan	2019	S179	Arts | Science
Henan	2020	S179	Arts | Science
Henan	2021	S179	Arts | Science
Henan	2022	S179	Arts | Science
Hainan	2017	S179	Arts | Science
Hainan	2018	S179	Arts | Science
Hubei	2018	S132	Arts | Science
Hubei	2019	S132	Arts | Science
Hubei	2020	S132	Arts | Science
Hubei	2020	S179	Arts | Science
Gansu	2017	S179	Arts | Science
Gansu	2018	S179	Arts | Science
Gansu	2019	S179	Arts | Science
Gansu	2020	S179	Arts | Science
Gansu	2021	S179	Arts | Science
Gansu	2022	S179	Arts | Science
Gansu	2023	S179	Arts | Science
Fujian	2020	S179	Arts | Science
Guizhou	2021	S179	Arts | Science
Guizhou	2022	S179	Arts | Science
Liaoning	2017	S179	Arts | Science
Liaoning	2018	S179	Arts | Science
Liaoning	2020	S179	Arts | Science
Shaanxi	2021	S179	Arts | Science
Shaanxi	2022	S179	Arts | Science
Shaanxi	2024	S179	Arts | Science
Heilongjiang	2019	S179	Arts | Science
