## Supplementary material for "Clinical medicine admission cutoffs in China, 2017-2026: a coverage-sensitive national longitudinal analysis": Table_S8.csv

province	school_pairs	province_meets_three_school_rule	source_family_changed_pairs	later_school_pairs	earlier_school_pairs	equal_school_pairs	province_median_change_pp	province_direction
Shanghai	19	True	19	15	4	0	-6.0285	later
Yunnan	29	True	29	13	16	0	0.3291	earlier
Inner Mongolia	102	True	102	67	35	0	-0.9512	later
Beijing	15	True	15	12	3	0	-3.1535	later
Jilin	95	True	95	79	16	0	-3.2016	later
Sichuan	30	True	30	19	11	0	-1.47955	later
Tianjin	22	True	22	17	5	0	-3.24145	later
Ningxia	16	True	16	12	4	0	-2.7652	later
Anhui	30	True	30	26	4	0	-6.843675	later
Shandong	133	True	133	128	5	0	-1.3997	later
Shanxi	37	True	0	31	6	0	-4.7149	later
Guangdong	31	True	31	23	8	0	-4.0967	later
Guangxi	32	True	32	20	12	0	-1.70435	later
Xinjiang	10	True	10	3	7	0	0.552275	earlier
Jiangsu	36	True	36	12	24	0	2.046	earlier
Jiangxi	26	True	26	24	2	0	-6.84275	later
Hebei	141	True	141	141	0	0	-3.0069	later
Henan	37	True	37	29	8	0	-1.5339	later
Zhejiang	115	True	0	97	17	1	-1.4839	later
Hainan	24	True	24	10	14	0	1.16275	earlier
Hubei	31	True	31	25	6	0	-1.8386	later
Hunan	35	True	35	31	4	0	-4.2732	later
Gansu	26	True	26	22	4	0	-3.0815	later
Fujian	27	True	27	19	8	0	-4.4924	later
Guizhou	110	True	110	101	9	0	-0.90115	later
Liaoning	102	True	102	95	7	0	-3.41185	later
Chongqing	119	True	119	118	0	1	-5.95175	later
Shaanxi	27	True	27	17	10	0	-1.6333	later
Qinghai	16	True	0	10	6	0	-0.7666	later
Heilongjiang	24	True	24	18	6	0	-2.8822	later
