## Supplementary material for "Clinical medicine admission cutoffs in China, 2017-2026: a coverage-sensitive national longitudinal analysis": Table_S9.csv

source_family_2025	source_family_2026	source_family_changed	provinces	school_pairs	later_school_pairs	earlier_school_pairs	equal_school_pairs	mean_school_change_pp	median_school_change_pp
provincial_exam_authority	provincial_exam_authority	False	1	115	97	17	1	-1.870545	-1.4839
public_aggregate	provincial_exam_authority	True	5	605	583	21	1	-3.661857	-2.3608
public_aggregate	third_party_api_archive	True	21	693	490	203	0	-3.036051	-2.1354
third_party_api_archive	third_party_api_archive	False	2	53	41	12	0	-4.707198	-2.82235
third_party_snapshot	third_party_api_archive	True	1	31	23	8	0	-5.662255	-4.0967
