## Supplementary material for "Clinical medicine admission cutoffs in China, 2017-2026: a coverage-sensitive national longitudinal analysis": Table_S11.csv

window	first_year	last_year	minimum_schools	provinces	matched_units	later	earlier	equal	mean_change_pp	median_change_pp	min_change_pp	max_change_pp	provinces_included
2017_2026	2017	2026	1	22	756	9	13	0	2.751631	0.3502	-9.240925	34.497	Shanghai | Yunnan | Inner Mongolia | Jilin | Sichuan | Tianjin | Anhui | Shandong | Guangdong | Guangxi | Jiangxi | Hebei | Henan | Zhejiang | Hainan | Gansu | Fujian | Guizhou | Liaoning | Chongqing | Qinghai | Heilongjiang
2017_2026	2017	2026	3	20	754	9	11	0	3.022874	1.7136	-9.240925	34.497	Shanghai | Yunnan | Inner Mongolia | Jilin | Sichuan | Tianjin | Anhui | Shandong | Guangdong | Guangxi | Jiangxi | Hebei | Henan | Zhejiang | Hainan | Gansu | Fujian | Liaoning | Qinghai | Heilongjiang
2017_2026	2017	2026	5	20	754	9	11	0	3.022874	1.7136	-9.240925	34.497	Shanghai | Yunnan | Inner Mongolia | Jilin | Sichuan | Tianjin | Anhui | Shandong | Guangdong | Guangxi | Jiangxi | Hebei | Henan | Zhejiang | Hainan | Gansu | Fujian | Liaoning | Qinghai | Heilongjiang
2017_2026	2017	2026	10	19	748	9	10	0	2.710688	0.6454	-9.240925	34.497	Yunnan | Inner Mongolia | Jilin | Sichuan | Tianjin | Anhui | Shandong | Guangdong | Guangxi | Jiangxi | Hebei | Henan | Zhejiang | Hainan | Gansu | Fujian | Liaoning | Qinghai | Heilongjiang
2023_2025	2023	2025	1	29	2084	25	4	0	-2.310625	-2.49885	-7.9116	5.2165	Shanghai | Yunnan | Inner Mongolia | Beijing | Jilin | Sichuan | Tianjin | Ningxia | Anhui | Shandong | Shanxi | Guangdong | Guangxi | Xinjiang | Jiangsu | Jiangxi | Hebei | Zhejiang | Hainan | Hubei | Hunan | Gansu | Fujian | Guizhou | Liaoning | Chongqing | Shaanxi | Qinghai | Heilongjiang
2023_2025	2023	2025	3	29	2084	25	4	0	-2.310625	-2.49885	-7.9116	5.2165	Shanghai | Yunnan | Inner Mongolia | Beijing | Jilin | Sichuan | Tianjin | Ningxia | Anhui | Shandong | Shanxi | Guangdong | Guangxi | Xinjiang | Jiangsu | Jiangxi | Hebei | Zhejiang | Hainan | Hubei | Hunan | Gansu | Fujian | Guizhou | Liaoning | Chongqing | Shaanxi | Qinghai | Heilongjiang
2023_2025	2023	2025	5	29	2084	25	4	0	-2.310625	-2.49885	-7.9116	5.2165	Shanghai | Yunnan | Inner Mongolia | Beijing | Jilin | Sichuan | Tianjin | Ningxia | Anhui | Shandong | Shanxi | Guangdong | Guangxi | Xinjiang | Jiangsu | Jiangxi | Hebei | Zhejiang | Hainan | Hubei | Hunan | Gansu | Fujian | Guizhou | Liaoning | Chongqing | Shaanxi | Qinghai | Heilongjiang
2023_2025	2023	2025	10	29	2084	25	4	0	-2.310625	-2.49885	-7.9116	5.2165	Shanghai | Yunnan | Inner Mongolia | Beijing | Jilin | Sichuan | Tianjin | Ningxia | Anhui | Shandong | Shanxi | Guangdong | Guangxi | Xinjiang | Jiangsu | Jiangxi | Hebei | Zhejiang | Hainan | Hubei | Hunan | Gansu | Fujian | Guizhou | Liaoning | Chongqing | Shaanxi | Qinghai | Heilongjiang
2023_2026	2023	2026	1	29	1345	25	4	0	-5.653766	-5.99925	-22.418575	11.7858	Shanghai | Yunnan | Inner Mongolia | Beijing | Jilin | Sichuan | Tianjin | Ningxia | Anhui | Shandong | Shanxi | Guangdong | Guangxi | Xinjiang | Jiangsu | Jiangxi | Hebei | Zhejiang | Hainan | Hubei | Hunan | Gansu | Fujian | Guizhou | Liaoning | Chongqing | Shaanxi | Qinghai | Heilongjiang
2023_2026	2023	2026	3	29	1345	25	4	0	-5.653766	-5.99925	-22.418575	11.7858	Shanghai | Yunnan | Inner Mongolia | Beijing | Jilin | Sichuan | Tianjin | Ningxia | Anhui | Shandong | Shanxi | Guangdong | Guangxi | Xinjiang | Jiangsu | Jiangxi | Hebei | Zhejiang | Hainan | Hubei | Hunan | Gansu | Fujian | Guizhou | Liaoning | Chongqing | Shaanxi | Qinghai | Heilongjiang
2023_2026	2023	2026	5	29	1345	25	4	0	-5.653766	-5.99925	-22.418575	11.7858	Shanghai | Yunnan | Inner Mongolia | Beijing | Jilin | Sichuan | Tianjin | Ningxia | Anhui | Shandong | Shanxi | Guangdong | Guangxi | Xinjiang | Jiangsu | Jiangxi | Hebei | Zhejiang | Hainan | Hubei | Hunan | Gansu | Fujian | Guizhou | Liaoning | Chongqing | Shaanxi | Qinghai | Heilongjiang
2023_2026	2023	2026	10	29	1345	25	4	0	-5.653766	-5.99925	-22.418575	11.7858	Shanghai | Yunnan | Inner Mongolia | Beijing | Jilin | Sichuan | Tianjin | Ningxia | Anhui | Shandong | Shanxi | Guangdong | Guangxi | Xinjiang | Jiangsu | Jiangxi | Hebei | Zhejiang | Hainan | Hubei | Hunan | Gansu | Fujian | Guizhou | Liaoning | Chongqing | Shaanxi | Qinghai | Heilongjiang
2025_2026	2025	2026	1	30	1497	28	2	0	-3.902529	-3.28525	-12.82175	0.62565	Shanghai | Yunnan | Inner Mongolia | Beijing | Jilin | Sichuan | Tianjin | Ningxia | Anhui | Shandong | Shanxi | Guangdong | Guangxi | Xinjiang | Jiangsu | Jiangxi | Hebei | Henan | Zhejiang | Hainan | Hubei | Hunan | Gansu | Fujian | Guizhou | Liaoning | Chongqing | Shaanxi | Qinghai | Heilongjiang
2025_2026	2025	2026	3	30	1497	28	2	0	-3.902529	-3.28525	-12.82175	0.62565	Shanghai | Yunnan | Inner Mongolia | Beijing | Jilin | Sichuan | Tianjin | Ningxia | Anhui | Shandong | Shanxi | Guangdong | Guangxi | Xinjiang | Jiangsu | Jiangxi | Hebei | Henan | Zhejiang | Hainan | Hubei | Hunan | Gansu | Fujian | Guizhou | Liaoning | Chongqing | Shaanxi | Qinghai | Heilongjiang
2025_2026	2025	2026	5	30	1497	28	2	0	-3.902529	-3.28525	-12.82175	0.62565	Shanghai | Yunnan | Inner Mongolia | Beijing | Jilin | Sichuan | Tianjin | Ningxia | Anhui | Shandong | Shanxi | Guangdong | Guangxi | Xinjiang | Jiangsu | Jiangxi | Hebei | Henan | Zhejiang | Hainan | Hubei | Hunan | Gansu | Fujian | Guizhou | Liaoning | Chongqing | Shaanxi | Qinghai | Heilongjiang
2025_2026	2025	2026	10	30	1497	28	2	0	-3.902529	-3.28525	-12.82175	0.62565	Shanghai | Yunnan | Inner Mongolia | Beijing | Jilin | Sichuan | Tianjin | Ningxia | Anhui | Shandong | Shanxi | Guangdong | Guangxi | Xinjiang | Jiangsu | Jiangxi | Hebei | Henan | Zhejiang | Hainan | Hubei | Hunan | Gansu | Fujian | Guizhou | Liaoning | Chongqing | Shaanxi | Qinghai | Heilongjiang
