## Supplementary material for "Clinical medicine admission cutoffs in China, 2017-2026: a coverage-sensitive national longitudinal analysis": Table_S12.csv

province	eligible_school_pairs	later_school_pairs	earlier_school_pairs	equal_school_pairs	province_median_change_pp
Shanghai	18	17	1	0	-22.65335
Beijing	16	9	7	0	-0.3809
Jilin	87	67	20	0	-4.1949
Shandong	116	115	1	0	-3.3685
Hebei	123	121	2	0	-3.2837
Zhejiang	100	95	5	0	-5.9233
Guizhou	102	58	44	0	-0.263425
Liaoning	96	93	3	0	-5.009125
Chongqing	114	113	1	0	-5.68375
