## Supplementary material for "Clinical medicine admission cutoffs in China, 2017-2026: a coverage-sensitive national longitudinal analysis": Table_S14.csv

university	admission_years	origin_systems	programme_year_units	explicit_admitted_units	first_parallel_round_admitted_units	plan_and_boundary_without_admitted_count_units	minimum_boundary_units	matched_first_programme_choice_units	role_in_manuscript	principal_limit
Xian Medical University	2023-2024	8	16	16	0	0	16	0	main measurement and source audit	one programme across eight origins; no matched first-choice counts
Hebei Medical University Clinical College	2023-2025	21	62	62	0	0	62	0	source audit and supplement	one independently admitting college; no matched first-choice counts
Bengbu Medical University	2023-2026	8	32	0	16	16	32	0	source audit and supplement	actual admissions available only for 2023-2024; 2025-2026 retain a plan and minimum boundary without an admitted count
Total	2023-2026	26	110	78	16	16	110	0	source-level capacity audit; no national capacity or applicant-demand series	three institutions; units are not a national total
