## Supplementary material for "Clinical medicine admission cutoffs in China, 2017-2026: a coverage-sensitive national longitudinal analysis": Table_S15.csv

frame	cohort	parent_hospitals	provinces	role_lines	known_places	bachelor_floor	master_floor	doctorate_floor	actual_appointments
Readable leading-hospital schedules	2026	11	not reported	139	357		18 lines	116 lines	not observed
One national hospital-group graduate schedule	2025	23	14	213	316	193	121	2	not observed
Combined entity coverage	2025-2026	34	17	not pooled	not pooled	not pooled	not pooled	not pooled	not observed
