## Supplementary material for "Clinical medicine admission cutoffs in China, 2017-2026: a coverage-sensitive national longitudinal analysis": Table_S16.csv

layer	evidence_family	period	geographic_coverage	sampling_frame	analytic_n	role_in_manuscript	key_values	principal_limit	source_locator
national trend	Provincial clinical-medicine cutoff panel	2017-2026	31 provincial examination systems	36,866 screened records; 34,484 eligible records	262/310 province-years with at least three schools	main results	annual means 77.69, 85.69 and 73.79; fixed-panel means 76.23, 86.06 and 76.51	Tibet has no three-school cell; Henan lacks a 2023-2026 common-school comparison	primary_trajectory_audit.json
measurement	2026 provincial denominator verification	2026	9 provincial examination systems	1,771 endpoint observations	1,085 denominators reproduced	main results	904 exact-score tie ends; 171 rank-only records	The remaining observations retain frozen source metadata	source_locator_update_audit_20261123.json
context	Provincial hospital workload association	2021 workload; 2023-2026 cutoff outcomes	29 provinces	province-level hospital workload and matched schools	18 workload-outcome-year estimates	main results and supplement	visits rho = -0.29; smallest BH q = 0.349	ecological association; intervals include zero	workload_uncertainty_audit.json
career conditions	2015 national tertiary-hospital physician survey	2015	31 provincial systems; 136 hospitals	20,400 invited; 17,975 responses	17,615 valid full-time physicians	results and discussion context	50.5 patient-service hours/week; 76.3% over 40 hours	patient-service time excludes other work; tertiary hospitals only	career_expansion/evidence_matrix.csv
career conditions	2019 national tertiary-hospital physician survey	18-31 March 2019	31 provincial systems; 144 tertiary public hospitals	24,480 invited; 22,416 responses	22,213 complete physician records	discussion context	mean 9.62 working hours/day (SD 1.93); 66.54% worked more than 8 hours/day	single cross-section; tertiary public hospitals only; working-day measure	evidence/later_physician_surveys/2019_national_pmc.xml
career conditions	2020 national online physician survey	December 2020	28 provincial systems; 12,930 questionnaires	online convenience sample through medical associations	12,930 respondents	discussion context	7.77 clinical hours/day, 1.47 research hours/day, 5.77 working days/week; more than half reported monthly income below RMB 7,500	convenience sample without national weights; single round; clinical and research hours not summed	evidence/later_physician_surveys/2020_tsinghua_physician_report.pdf
career conditions	2024 four-region physician survey	July-October 2024	Henan, Shaanxi, Shanghai and Tianjin	multi-stage non-proportional stratified quota sample	1,324 licensed physicians	discussion context	mean 49.4 total working hours/week (SD 9.8); mean self-reported monthly income CNY 8,245.1 (SD 4,470.5)	four province-level regions; quota sampling; single cross-section; self-reported income	evidence/later_physician_surveys/2024_four_region_pmc.xml
career conditions	2016-2017 Chinese Medical Doctor Association survey	2016-2017	national association survey	two survey instruments	146,218 completed questionnaires	supplementary context	tertiary 51.05 hours/week; secondary 51.13	item-level denominator by hospital tier is unreported	career/evidence_card_en.md
career conditions	Tertiary psychiatric-hospital workload waves	2017, 2019 and 2021	29 provincial systems	32, 41 and 41 large public tertiary hospitals	2,602, 4,520 and 3,549 psychiatrists	results and discussion context	47.1, 53.0 and 50.3 total hours/week	specialty-specific repeated cross-sections; hospital coverage changed	career_expansion/psychiatrist_hours.csv
career conditions	Repeated tertiary-hospital physician earnings survey	income years 2015-2018; surveys 2016-2019	31 provincial capital cities	136-144 tertiary public hospitals	17,945; 19,774; 20,786; 24,529	results and discussion context	after-tax physician earnings at 1.48-1.92 times gross average urban employee earnings	tax bases and populations differ; no matched occupational premium	career_expansion/evidence_matrix.csv
career conditions	Same-project tertiary-hospital median earnings	income years 2017, 2018 and 2020	31 provinces and Xinjiang Production and Construction Corps	136 tertiary public hospitals	20,786; 23,289; 22,836	supplementary context	median after-tax annual earnings RMB 100,800; 120,000; 150,000	survey waves are not a closed individual cohort	career_expansion/evidence_matrix.csv
career conditions	2017 public-hospital payroll record	2017 payroll	21 provinces; 188 cities in initial frame	699-hospital frame; 401 matched hospitals	178,622 licensed physicians	results and discussion context	mean annual pay RMB 108,334; performance-related pay RMB 61,259	historical payroll; no matched non-medical comparator	secondary_evidence_audit_20261123.json
career conditions	National registered-physician open cohort	2011-2021	national	full-time registered physicians	3,748,224 physicians	results and discussion context	725,424 changed practice institution at least once (19.4%); 866,600 registry exits	registry exits include retirement and do not identify voluntary career change	secondary_evidence_audit_20261123.json
career conditions	Voluntary physician income surveys	2022-2025 waves	multi-province online sample	volunteer physician platform respondents	2,009 in 2024; 2,041 in 2025; 549 repeated respondents	supplementary context	57% and 65% reported lower total income; repeated respondents 59% and 69%	self-selected sample without national weights	career_expansion/evidence_matrix.csv
training	2022 national medical-student survey	2022	113 medical schools	clinical medicine and related undergraduate programmes	29,367 respondents to the graduating-year destination item; qualification-item denominator not reported in the extracted report	discussion context	55.38% of students with job-search experience reported qualification limitations; 43.50% had secured further study and 30.73% were preparing for postgraduate entrance examinations	students already enrolled in medicine; item-specific denominators differ	manuscript.md reference 3
training	National clinical-medicine entrant surveys	2021 and 2022	103 schools in 2021; 101 schools in 2022	separate cohorts of new entrants	52,327 and 53,125 valid questionnaires	discussion context	84.76% and 78.39% anticipated postgraduate study; direct employment was selected by 6.36% and 6.21%	entrants describe accepted places; cohorts are separate	manuscript.md references 10-11
training	Chinese medical-student follow-up	2020-2021	94 schools	matched surveys across four entry cohorts	67,439 students	discussion context	postgraduate expectations and recalled entry experience	enrolled students do not represent all applicants	career_expansion/evidence_matrix.csv
training	Within-school training-pathway comparison	2017-2026	29 provincial systems; 27 schools	same province, school, category and batch	694 five-year versus five-plus-three comparisons	main sensitivity and discussion	five-plus-three cutoff earlier in 597 comparisons	degree, curriculum, direction and quota differences remain bundled	training_pathways_matched_strata.csv
recruitment	2025 national hospital-group graduate schedule	2024 notice for 2025 cohort	14 provinces; 23 parent hospitals	one employer group's complete attached workbook	228 routine physician lines; 337 places	results and discussion context	bachelor, master and doctorate minimum for 198, 137 and 2 places	one employer group; no successful applicants, starting pay or hours	career_expansion/recruitment_extended/summary_2025.csv
recruitment	2026 leading-hospital schedule sample	2026	4 provinces; 11 parent hospitals	12 readable public schedules in the Fudan 100-hospital frame	139 non-senior clinical role lines; 357 advertised places	results and discussion context	doctorate specified for 116 lines and 320 places	leading-hospital frame; no completed hires or starting pay	career_expansion/recruitment_extended/README.md
application	Pre-application senior-high student survey	2020	24 provincial systems	key senior-high schools; students reporting current intention	21,085 students; 11,121 with no current plan to apply to medicine	results and discussion context	lack of interest 78.1%, violence risk 18.5%, workload 17.5%, long training 17.3% and low income 3.6%	non-applicant responses are concentrated in Sichuan; reasons were multiple-choice and are not national prevalence estimates	career_expansion/evidence_matrix.csv
application	Beijing ordinary five-year clinical-medicine comparison	2017-2018	Beijing	same-batch university programme pairs	45 schools; 39 with unchanged advertised places	discussion context	17 directional schools: 9 concordant, 7 discordant, 1 unchanged	parallel university-list programme counts; one examination system	beijing_application_audit_20261123.json
application	Capital Medical University Haidian directed series	2017-2019	Beijing; one directed programme	first school and first programme applicants	8, 7 and 8 advertised places	discussion context	60, 45 and 55 applicants; 8, 7 and 8 admitted; 7, 7 and 8 admitted through first choice	one directed track; transferable to ordinary admission is limited	tables/TABLE_S52_BEIJING_APPLICATION_EVIDENCE_2017_2019.csv
application	Xi'an Medical University ordinary five-year pair	2023-2024	Shaanxi; one programme	same school, province, stream, batch and programme code	524 and 517 published places; both cohorts filled	main measurement check	minimum score 508 to 526; tied percentile moved from 27,965-28,337 to 31,870-32,295	single programme; programme applications unavailable	career_expansion_audit_20261123.json
application	Three-institution programme admission-source audit	2023-2026 admission cycles	26 origin systems represented across the delivered records	published plans and minimum boundaries for ordinary clinical medicine at three institutions	110 province-university-programme-year units	main source audit and supplement	78 explicit admissions; 16 first-parallel-round admissions; 16 units with a plan and minimum boundary but no usable admitted count; 0 matched first-programme-choice counts	three institutions; units are not a national plan total or an applicant-demand series	programme_package_audit_20261123.json
retention	Rural directed graduate cohort	2015-2019 entry; follow-up to 2022	Qinghai, Guangxi and Jiangxi; four schools	directed rural-service graduates	2,041 baseline; 493 in follow-up table	supplementary context	post-contract retention and early earnings	directed-service programme; not general clinical medicine	career_expansion/evidence_matrix.csv
